# Identifying aging and Alzheimer’s disease associated somatic mutations in excitatory neurons from the human frontal cortex using whole genome sequencing and single cell RNA sequencing data

**DOI:** 10.1101/2022.05.25.22275538

**Authors:** Meng Zhang, Gerard A. Bouland, Henne Holstege, Marcel J.T. Reinders

**Affiliations:** Delft Bioinformatics Lab, Delft University of Technology, Delft, The Netherlands; Department of Human Genetics, Amsterdam Neuroscience, Vrije Universiteit Amsterdam, Amsterdam UMC, Amsterdam, The Netherlands; Department of Human Genetics, Leiden University Medical Center, Leiden, The Netherlands

## Abstract

With age, somatic mutations accumulated in human brain cells can lead to various neurological disorders and brain tumors. Since the incidence rate of Alzheimer’s disease (AD) increases exponentially with age, investigating the association between AD and the accumulation of somatic mutation can help understand the etiology of AD. Here we built a somatic mutation detection pipeline by contrasting genotypes derived from WGS data with genotypes derived from scRNA-seq data and applied this pipeline to 76 participants from the ROSMAP project. We focused only on excitatory neurons, the dominant cell type in the human brain. As a result, we identified 196 sites that harbored at least one individual with an excitatory neuron-specific somatic mutation (ENSM) across all individuals, and these 196 sites were mapped to 127 genes. The single base substitution (SBS) pattern of the putative ENSMs was best explained by signature SBS5 from the COSMIC mutational signatures, a clock-like pattern correlating with the age of the individual. The count of ENSMs per individual also showed an increasing trend with age. Among the mutated sites, we found two sites to have significantly more mutations in older individuals (16:6899517 (*RBFOX1*), p = 0.044; 4:21788463 (*KCNIP4*), p = 0.045). Also, two sites were found to have a higher odds ratio to detect a somatic mutation in AD samples (6:73374221 (*KCNQ5*), p = 0.014 and 13:36667102 (*DCLK1*), p = 0.023). 32 genes that harbor somatic mutations unique to AD and the *KCNQ5* and *DCLK1* genes were used for GO-term enrichment analysis. We found the AD-specific ENSMs enriched in the GO-term “vocalization behavior” and “intraspecies interaction between organisms”. Interestingly, we observed both age- and AD-specific ENSMs enriched in the K^+^ channels-associated genes. Taken together this shows our pipeline that combines scRNA-seq and WGS data can successfully detect putative somatic mutations. Moreover, the application of our pipeline to the ROSMAP dataset has provided new insights into the association of AD and aging with brain somatic mutagenesis.

**Author summary:** Somatic mutations are changes in the DNA that occur during life. As with increasing age, somatic mutations also accumulate in human brain cells and can potentially lead to neurological diseases such as Alzheimer’s disease (AD). Associating the occurrence of somatic mutations in human brains with increasing age as well as AD can provide new insights into the mechanisms of aging and the etiology of AD. But somatic mutations do not accumulate similarly across different cell types. Single cell RNA sequencing provides an opportunity to derive somatic mutations for different cell types. We describe a methodology to detect cell-type specific somatic mutations and demonstrate the effectiveness of this methodology by applying it to human brain single cell data of 76 participants from the ROSMAP project. The detected somatic mutational pattern resembles a known clock-like mutational signature, and the number of somatic mutations per person also increases with age. We also identify specific sites that have a higher incidence rate of somatic mutations in AD or associated with increasing age. We further use these findings to postulate molecular pathways enriched with somatic mutations in AD people contributing to the etiology of AD.
