## Supplementary material for "Identifying aging and Alzheimer’s disease associated somatic mutations in excitatory neurons from the human frontal cortex using whole genome sequencing and single cell RNA sequencing data": S1 File

### Sheet: AD specific somatic sites
CHROM	POS	REF	ALT	EFFECT	GENE	HAS MUTATION IN ND SAMPLES
1	14151277	A	C	3_prime_UTR_variant	PRDM2
1	40883669	G	A	intron_variant	SMAP2
1	234469163	G	A	intergenic_region	SLC35F3-RP5-827C21.1
2	27476740	G	T	intragenic_variant	SLC30A3
2	56499889	C	CA	intron_variant	RP11-482H16.1
2	74923572	A	G	intergenic_region	SEMA4F-AC007387.2
2	77509872	G	T	intron_variant	LRRTM4
2	77644159	C	A	intron_variant	LRRTM4
2	101962551	T	C	3_prime_UTR_variant	CREG2
2	113289701	T	G	3_prime_UTR_variant	TTL
2	231913395	G	T	3_prime_UTR_variant	C2orf72
3	39137791	TTC	T	3_prime_UTR_variant	WDR48
3	116119614	A	G	intron_variant	LSAMP
3	117441743	C	A	intron_variant	LSAMP
3	159084973	A	G	intron_variant	IQCJ-SCHIP1
3	195417693	T	C	intragenic_variant	LINC00969
3	195417720	G	A	intragenic_variant	LINC00969
4	21328320	G	GT	intron_variant	KCNIP4	Yes
4	21660214	C	T	intron_variant	KCNIP4	Yes
5	87568710	A	G	intron_variant	TMEM161B-AS1
6	69557496	G	A	intron_variant	BAI3	Yes
6	69718895	G	A	intron_variant	BAI3	Yes
6	170690434	T	C	intron_variant	FAM120B
7	116869948	G	A	intragenic_variant	ST7
7	130709664	C	T	intron_variant	LINC-PINT	Yes
7	145870987	A	G	intron_variant	CNTNAP2
8	4073280	C	T	intron_variant	CSMD1	Yes
8	4095164	A	G	intron_variant	CSMD1	Yes
8	4161234	C	G	intron_variant	CSMD1	Yes
8	4161266	C	T	intron_variant	CSMD1	Yes
8	4161410	C	T	intron_variant	CSMD1	Yes
8	4819840	T	C	intron_variant	CSMD1	Yes
8	11700302	T	C	intragenic_variant	CTSB
8	51162198	C	A	intron_variant	SNTG1	Yes
8	74463089	T	G	intron_variant	STAU2
8	85279819	G	A	intron_variant	RALYL	Yes
8	105093891	GA	G	intron_variant	RIMS2
8	133469107	G	A	intron_variant	KCNQ3
9	140960891	G	T	intron_variant	CACNA1B
10	69682447	C	T	3_prime_UTR_variant	HERC4
10	83814424	AGC	A	intron_variant	NRG3
10	103586048	A	T	intron_variant	KCNIP2-AS1
12	78029945	A	G	intergenic_region	RP1-34H18.1-RP11-781A6.1	Yes
13	67304478	A	G	intron_variant	PCDH9	Yes
14	79515111	G	T	intron_variant	NRXN3
15	66059055	A	C	intron_variant	DENND4A
16	633843	A	G	3_prime_UTR_variant	PIGQ
16	7107775	A	G	intron_variant	RBFOX1	Yes
16	7261285	C	T	intron_variant	RBFOX1	Yes
16	84212222	A	G	3_prime_UTR_variant	TAF1C	Yes
17	7093466	A	G	3_prime_UTR_variant	DLG4
18	3676935	C	A	intron_variant	DLGAP1
22	50885364	C	T	3_prime_UTR_variant	SBF1
