## Supplementary material for "Identifying aging and Alzheimer’s disease associated somatic mutations in excitatory neurons from the human frontal cortex using whole genome sequencing and single cell RNA sequencing data": S2 File

### Sheet: snRNAseqMFC_B1
	p_val	avg_logFC	pct.1	pct.2	p_val_adj	cluster	gene	celltype
NRGN	0	0,48439374053812	0,818	0,352	0	0	NRGN	Ex
CAMK2A	0	0,460466418407553	0,75	0,304	0	0	CAMK2A	Ex
SLC17A7	0	0,323826078501487	0,44	0,168	0	0	SLC17A7	Ex
SNAP25	0	0,267960282411674	0,895	0,512	0	0	SNAP25	Neuron
SYT1	0	0,251196797101708	0,939	0,536	0	0	SYT1	Neuron
GRIN1	3.36935e-246	0,0755318315395626	0,694	0,376	7.07564e-245	0	GRIN1	Neuron
GRIN11	0	0,660670648579639	0,671	0,385	0	1	GRIN1	Neuron
SLC17A71	0	0,651178602686018	0,37	0,183	0	1	SLC17A7	Ex
SYT11	0	0,64420147378815	0,886	0,551	0	1	SYT1	Neuron
NRGN1	0	0,483379159774485	0,623	0,39	0	1	NRGN	Ex
SNAP251	0	0,362761080160102	0,768	0,538	0	1	SNAP25	Neuron
CAMK2A1	2.24313e-189	0,39802334776359	0,515	0,348	4.71057e-188	1	CAMK2A	Ex
GAD1	0	196337564064506	0,499	0,02	0	2	GAD1	Inh
GAD2	0	121289104630258	0,224	0,006	0	2	GAD2	Inh
SYT12	0	0,549155491703005	0,793	0,57	0	2	SYT1	Neuron
GRIN12	1.7399e-40	0,234465836667298	0,491	0,415	3.65379e-39	2	GRIN1	Neuron
GRIN13	0	101164335109983	0,702	0,389	0	3	GRIN1	Neuron
CAMK2A2	0	0,950605943062119	0,622	0,339	0	3	CAMK2A	Ex
NRGN2	7.68784e-121	0,390831633240387	0,534	0,407	1.61445e-119	3	NRGN	Ex
SLC17A72	1.8499e-53	0,51000730095407	0,269	0,201	3.8848e-52	3	SLC17A7	Ex
SNAP252	1.37036e-25	0,141813746790049	0,637	0,56	2.87775e-24	3	SNAP25	Neuron
SYT13	4.42399e-09	0,0526875723356	0,698	0,583	9.29038e-08	3	SYT1	Neuron
PLP1	0	314353012657599	0,966	0,184	0	4	PLP1	Oligo
MBP	0	241233288330816	0,95	0,306	0	4	MBP	Oligo
MOBP	0	184536161226475	0,34	0,044	0	4	MOBP	Oligo
GFAP	0	220455307519415	0,79	0,176	0	5	GFAP	Astro
AQP4	0	167032169254075	0,472	0,088	0	5	AQP4	Astro
VCAN	3.97516e+09	0,0617450152444891	0,043	0,033	0,00083478433917818	5	VCAN	OPCs
AQP41	0	14757717389909	0,537	0,095	0	6	AQP4	Astro
GFAP1	0	0,627941670865105	0,489	0,215	0	6	GFAP	Astro
SYT14	0	0,66987402421779	0,983	0,57	0	7	SYT1	Neuron
SNAP253	0	0,559024819394244	0,949	0,543	0	7	SNAP25	Neuron
NRGN3	0	0,413062135599183	0,813	0,395	0	7	NRGN	Ex
SLC17A73	2.34756e-153	0,295653661758964	0,411	0,195	4.92987e-152	7	SLC17A7	Ex
SNAP254	0	135053406653125	0,906	0,556	0	8	SNAP25	Neuron
NRGN4	0	131433979155692	0,806	0,408	0	8	NRGN	Ex
CAMK2A3	8.87916e-106	0,684134278699331	0,561	0,363	1.86462e-103	8	CAMK2A	Ex
SYT15	1.19947e-91	0,475204998088388	0,77	0,589	2.51889e-90	8	SYT1	Neuron
SLC17A74	7.14067e-39	0,599351497708063	0,327	0,204	1.49954e-37	8	SLC17A7	Ex
GFAP2	0.0012174	0,620232116157701	0,296	0,231	0.0255653	8	GFAP	Astro
MBP1	0,00155345595293963	0,0602986976635984	0,4	0,375	0,0326225750117323	8	MBP	Oligo
VCAN1	0	255173276502251	0,593	0,016	0	9	VCAN	OPCs
PDGFRA	0	176589008921903	0,3	0,005	0	9	PDGFRA	OPCs
CSPG4	0	0,930178362271021	0,106	0,003	0	9	CSPG4	OPCs
GAD11	0,000143409932384831	0,197999917743669	0,097	0,074	0,00301160858008144	9	GAD1	Inh
CLDN5	0	381863480563359	0,787	0,027	0	10	CLDN5	Endo
FLT1	0	212074291084257	0,433	0,005	0	10	FLT1	Endo
CD74	2.50796e-251	0,933172624587772	0,178	0,027	5.26671e-250	10	CD74	Micro
CSPG41	3.85818e-53	0,205963726714085	0,037	0,005	8.10219e-52	10	CSPG4	OPCs
MBP2	0	0,70667486578921	0,927	0,361	0	11	MBP	Oligo
PLP11	0	0,651639136057694	0,919	0,252	0	11	PLP1	Oligo
MOBP1	6.2631e-137	0,365880987018667	0,266	0,072	1.31525e-135	11	MOBP	Oligo
GRIN14	3.14532e-25	0,193327318230045	0,634	0,418	6.60517e-23	11	GRIN1	Neuron
SYT16	3.17839e-09	0,126268687613853	0,834	0,589	6.67461e-08	11	SYT1	Neuron
CAMK2A4	7.41879	0,0393962931438063	0,512	0,367	155.795	11	CAMK2A	Ex
SLC17A75	13551.6	0,0532759584551643	0,29	0,206	284583	11	SLC17A7	Ex
GAD12	2.26092e+06	0,111087648754037	0,112	0,074	4.74794e+08	11	GAD1	Inh
GAD21	0,000139810716236607	0,0598691375731126	0,049	0,031	0,00293602504096876	11	GAD2	Inh
CD741	0	197727193750096	0,404	0,024	0	12	CD74	Micro
CSF1R	0	14610160997009	0,218	0,002	0	12	CSF1R	Micro
C3	0	144949951830497	0,212	0,005	0	12	C3	Micro
MBP3	4.31395e+08	0,17199548063655	0,421	0,375	9.05929e+09	12	MBP	Oligo
GFAP3	7.84539e-149	0,608004054825899	0,696	0,227	1.64753e-147	13	GFAP	Astro
AQP42	3.16207e-97	0,365991422383463	0,431	0,12	6.64035e-96	13	AQP4	Astro
PLP12	4.8122e-290	0,965732735669635	0,896	0,262	1.01056e-288	14	PLP1	Oligo
MBP4	1.26877e-192	0,934752062903883	0,884	0,37	2.66442e-190	14	MBP	Oligo
GFAP4	4.79118e-147	0,982981063985533	0,665	0,228	1.00615e-145	14	GFAP	Astro
AQP43	5.64944e-93	0,807267635729261	0,414	0,121	1.18638e-91	14	AQP4	Astro
MOBP2	5.77823e-87	0,777507499983856	0,301	0,074	1.21343e-86	14	MOBP	Oligo
VCAN2	1.37661e+08	0,0390538612973327	0,065	0,033	0,000289087418346972	14	VCAN	OPCs

### Sheet: snRNAseqMFC_B2
	p_val	avg_logFC	pct.1	pct.2	p_val_adj	cluster	gene	celltype
AQP4	0	156661386468857	0,384	0,057	0	0	AQP4	Astro
GFAP	0	0,835437133071136	0,33	0,126	0	0	GFAP	Astro
VCAN	3.18643e-25	0,149459533948949	0,045	0,024	6.6915e-25	0	VCAN	OPCs
SLC17A7	0	0,66158816304525	0,451	0,252	0	1	SLC17A7	Ex
GRIN1	0	0,529427076740344	0,595	0,393	0	1	GRIN1	Neuron
SYT1	0	0,394420443824308	0,873	0,599	0	1	SYT1	Neuron
NRGN	0	0,270875894064251	0,707	0,497	0	1	NRGN	Ex
CAMK2A	1.83465e-260	0,366383822757835	0,5	0,357	3.85276e-258	1	CAMK2A	Ex
SNAP25	4.49133e-151	0,144989604560838	0,754	0,582	9.43179e-150	1	SNAP25	Neuron
GRIN11	0	0,91209299124428	0,696	0,382	0	2	GRIN1	Neuron
CAMK2A1	0	0,836382318832127	0,63	0,342	0	2	CAMK2A	Ex
NRGN1	0	0,312562820583409	0,702	0,499	0	2	NRGN	Ex
SLC17A71	3.77625e-188	0,464333707789253	0,371	0,263	7.93012e-187	2	SLC17A7	Ex
NRGN2	0	0,261667159284598	0,874	0,484	0	3	NRGN	Ex
CAMK2A2	0	0,258161862893937	0,667	0,342	0	3	CAMK2A	Ex
SLC17A72	1.95361e-264	0,17314427023481	0,459	0,255	4.10257e-263	3	SLC17A7	Ex
GRIN12	1.32831e-225	0,094220831580873	0,645	0,392	2.78945e-224	3	GRIN1	Neuron
SYT11	2.21458e-225	0,121871009147568	0,936	0,598	4.65063e-224	3	SYT1	Neuron
SNAP251	2.52961e-121	0,00098605677231145	0,882	0,573	5.31218e-120	3	SNAP25	Neuron
SYT12	0	0,764313180116236	0,987	0,595	0	4	SYT1	Neuron
SNAP252	0	0,678790446160397	0,957	0,567	0	4	SNAP25	Neuron
NRGN3	0	0,427508229255614	0,887	0,485	0	4	NRGN	Ex
SLC17A73	0	0,261093230858054	0,517	0,25	0	4	SLC17A7	Ex
PLP1	0	342428115724022	0,958	0,114	0	5	PLP1	Oligo
MBP	0	234365855200735	0,928	0,315	0	5	MBP	Oligo
MOBP	0	182831785510673	0,305	0,034	0	5	MOBP	Oligo
GAD1	0	17146835918733	0,505	0,041	0	6	GAD1	Inh
GAD2	0	125106320433918	0,275	0,019	0	6	GAD2	Inh
SYT13	0	0,403686683032535	0,825	0,616	0	6	SYT1	Neuron
GRIN13	5.17578e-52	0,255946210638577	0,49	0,411	1.08691e-52	6	GRIN1	Neuron
NRGN4	0	104821444341567	0,83	0,501	0	7	NRGN	Ex
SNAP253	0	104249814616956	0,856	0,585	0	7	SNAP25	Neuron
CAMK2A3	0	0,796819570282286	0,541	0,363	0	7	CAMK2A	Ex
GFAP1	1.52301e-162	0,629591415628042	0,265	0,143	3.19831e-161	7	GFAP	Astro
SYT14	3.73819e-140	0,347451666892864	0,739	0,623	7.8502e-139	7	SYT1	Neuron
MBP1	8.16445e-97	0,435201877313773	0,463	0,365	1.71453e-95	7	MBP	Oligo
SLC17A74	5.56344e-89	0,567711446329989	0,352	0,27	1.16832e-87	7	SLC17A7	Ex
CSF1R	0,00634835164716021	0,0299565759698592	0,006	0,004	0,133315384590364	7	CSF1R	Micro
GAD11	0	14421985382995	0,432	0,052	0	8	GAD1	Inh
GAD21	0	103719343697878	0,212	0,027	0	8	GAD2	Inh
SYT15	3.57045e-250	0,480601830391207	0,769	0,622	7.49795e-249	8	SYT1	Neuron
GRIN14	7.79265e-91	0,391323174293965	0,508	0,411	1.63646e-90	8	GRIN1	Neuron
PDGFRA	1.45118e-38	0,130893804641706	0,028	0,009	3.04748e-37	8	PDGFRA	OPCs
NRGN5	0	0,879490585599207	0,967	0,497	0	9	NRGN	Ex
SNAP254	0	0,729797708050982	0,97	0,582	0	9	SNAP25	Neuron
SLC17A75	0	0,664547596713817	0,714	0,25	0	9	SLC17A7	Ex
CAMK2A4	0	0,476439174886431	0,783	0,351	0	9	CAMK2A	Ex
SYT16	0	0,461248758773314	0,967	0,612	0	9	SYT1	Neuron
GRIN15	4.22247e-283	0,203741251670764	0,758	0,397	8.86719e-282	9	GRIN1	Neuron
GFAP2	0	21801822087127	0,75	0,121	0	10	GFAP	Astro
AQP41	0	133389820429144	0,372	0,083	0	10	AQP4	Astro
VCAN1	1722.94	0,102524762837043	0,042	0,026	36181.8	10	VCAN	OPCs
C3	1.30413e+09	0,0579754051123973	0,009	0,005	0,00027386716624805	10	C3	Micro
VCAN2	0	257503161187189	0,575	0,014	0	11	VCAN	OPCs
PDGFRA1	0	176247419745619	0,264	0,004	0	11	PDGFRA	OPCs
CSPG4	0	111862969135326	0,118	0,002	0	11	CSPG4	OPCs
CLDN5	0	394431146048613	0,77	0,01	0	12	CLDN5	Endo
FLT1	0	195420567657856	0,368	0,002	0	12	FLT1	Endo
CD74	0	135533664532563	0,202	0,014	0	12	CD74	Micro
CSPG41	3.34404e-85	0,220302905961177	0,033	0,004	7.02248e-84	12	CSPG4	OPCs
CSF1R1	3.70986e-55	0,357290593377456	0,027	0,003	7.7907e-54	12	CSF1R	Micro
C31	1.49991e-19	0,344526401227062	0,022	0,004	3.14981e-18	12	C3	Micro
PLP11	0	0,75329537139521	0,905	0,179	0	13	PLP1	Oligo
MBP2	0	0,479962956447582	0,875	0,363	0	13	MBP	Oligo
MOBP1	3.26699e-181	0,349398920046184	0,236	0,056	6.86068e-181	13	MOBP	Oligo
SLC17A76	5.12588e-40	0,2377188873568	0,468	0,272	1.07643e-37	13	SLC17A7	Ex
NRGN6	2.36252e-27	0,128575222197673	0,793	0,517	4.96129e-27	13	NRGN	Ex
GRIN16	2.82871e-27	0,188170500458397	0,622	0,413	5.94029e-26	13	GRIN1	Neuron
CAMK2A5	1.16954e-23	0,146769484888826	0,575	0,371	2.45603e-22	13	CAMK2A	Ex
SYT17	1.44279e-08	0,0892328984385586	0,875	0,627	3.02986e-07	13	SYT1	Neuron
AQP42	3.41718e-229	0,448152464875979	0,364	0,092	7.17609e-227	14	AQP4	Astro
GFAP3	8.25458e-196	0,472927091668687	0,458	0,146	1.73346e-194	14	GFAP	Astro
PLP12	0	119089604866513	0,88	0,182	0	15	PLP1	Oligo
MBP3	0	0,98376342155402	0,845	0,365	0	15	MBP	Oligo
GFAP4	3.19951e-149	0,898608257434875	0,432	0,147	6.71897e-148	15	GFAP	Astro
AQP43	1.41343e-136	0,791775746695213	0,325	0,093	2.96821e-135	15	AQP4	Astro
MOBP2	1.22279e-98	0,71370044472051	0,214	0,057	2.56787e-97	15	MOBP	Oligo
VCAN3	3.72687e+08	0,0580315376409384	0,049	0,027	7.82643e+08	15	VCAN	OPCs
PLP13	0	10737711190288	0,918	0,186	0	16	PLP1	Oligo
GAD12	8.03168e-201	111102427510632	0,439	0,072	1.68665e-199	16	GAD1	Inh
MBP4	1.16629e-143	0,814943260988119	0,889	0,368	2.4492e-142	16	MBP	Oligo
GAD22	1.06634e-78	0,728002568483608	0,209	0,037	2.23932e-76	16	GAD2	Inh
MOBP3	7.53802e-43	0,643379502015291	0,227	0,058	1.58299e-41	16	MOBP	Oligo
GRIN17	0,00290558474398678	0,0879002820509376	0,473	0,416	0,0610172796237224	16	GRIN1	Neuron

### Sheet: snRNAseqAD_BA10
	p_val	avg_logFC	pct.1	pct.2	p_val_adj	cluster	gene	celltype
MBP	0	159586397655686	0,874	0,438	0	0	MBP	Oligo
MOBP	0	139774221653892	0,435	0,141	0	0	MOBP	Oligo
PLP1	0	139523289977247	0,869	0,259	0	0	PLP1	Oligo
PLP11	0	197032473079983	0,996	0,24	0	1	PLP1	Oligo
MBP1	0	148715063697017	0,972	0,423	0	1	MBP	Oligo
MOBP1	0	143721988134988	0,664	0,106	0	1	MOBP	Oligo
CAMK2A	0	0,817116655479307	0,935	0,375	0	2	CAMK2A	Ex
GRIN1	0	0,510707828473252	0,911	0,446	0	2	GRIN1	Neuron
SLC17A7	0	0,384063077289945	0,754	0,327	0	2	SLC17A7	Ex
NRGN	0	0,375925835068363	0,833	0,371	0	2	NRGN	Ex
SYT1	0	0,353015993427612	1	0,623	0	2	SYT1	Neuron
SNAP25	0	0,29421801380288	0,982	0,554	0	2	SNAP25	Neuron
SNAP251	0	0,676986022282452	0,953	0,566	0	3	SNAP25	Neuron
SYT11	0	0,654376461463281	0,997	0,632	0	3	SYT1	Neuron
SLC17A71	0	0,599095118153435	0,771	0,335	0	3	SLC17A7	Ex
NRGN1	0	0,419357723871719	0,788	0,385	0	3	NRGN	Ex
GRIN11	0	0,391450602805696	0,851	0,461	0	3	GRIN1	Neuron
CAMK2A1	3.20272e-221	0,205310745659878	0,746	0,401	6.72571e-220	3	CAMK2A	Ex
NRGN2	0	0,762407900074952	0,982	0,372	0	4	NRGN	Ex
CAMK2A2	0	0,602389044599497	0,972	0,386	0	4	CAMK2A	Ex
SNAP252	0	0,452515603265484	0,999	0,563	0	4	SNAP25	Neuron
SLC17A72	0	0,339227379370305	0,9	0,327	0	4	SLC17A7	Ex
GRIN12	3.15307e-279	0,0568432595277422	0,936	0,456	6.62144e-278	4	GRIN1	Neuron
SYT12	2.98861e-74	0,204452691869823	1	0,632	6.27608e-73	4	SYT1	Neuron
NRGN3	0	0,588944184116067	0,737	0,389	0	5	NRGN	Ex
SYT13	0	0,58148980950572	0,993	0,633	0	5	SYT1	Neuron
CAMK2A3	0	0,455432857019129	0,7	0,405	0	5	CAMK2A	Ex
SNAP253	0	0,387584131147523	0,894	0,57	0	5	SNAP25	Neuron
SLC17A73	1.04473e-265	0,464092130964601	0,605	0,347	2.19394e-264	5	SLC17A7	Ex
GRIN13	2.91253e-237	0,37477755300088	0,732	0,47	6.11631e-236	5	GRIN1	Neuron
GRIN14	0	0,83854506031469	0,655	0,476	0	6	GRIN1	Neuron
SYT14	0	0,599988630697899	0,969	0,635	0	6	SYT1	Neuron
CAMK2A4	2.26492e-279	0,778420292212834	0,582	0,413	4.75634e-278	6	CAMK2A	Ex
SNAP254	1.87816e-81	0,304157803459845	0,72	0,583	3.94413e-79	6	SNAP25	Neuron
SLC17A74	1.87483e-71	0,582187161251012	0,425	0,36	3.93715e-70	6	SLC17A7	Ex
NRGN4	3.06248e-44	0,400373485968286	0,469	0,407	6.43122e-43	6	NRGN	Ex
GAD2	0	122568653244763	0,447	0,058	0	7	GAD2	Inh
GAD1	0	115881410172599	0,523	0,073	0	7	GAD1	Inh
SYT15	1.20012e-97	0,280803525427523	0,88	0,642	2.52026e-96	7	SYT1	Neuron
GRIN15	1.94253e-50	0,277921368354561	0,605	0,479	4.07931e-49	7	GRIN1	Neuron
FLT1	7.61727e+06	0,02494710917588	0,024	0,014	1.59963e+08	7	FLT1	Endo
AQP4	0	234937397071952	0,694	0,035	0	8	AQP4	Astro
GFAP	0	205137367610445	0,491	0,019	0	8	GFAP	Astro
VCAN	4.60578e-45	0,148848160739241	0,127	0,057	9.67215e-45	8	VCAN	OPCs
SLC17A75	0	0,716237585841899	0,879	0,341	0	9	SLC17A7	Ex
NRGN5	0	0,580195665363005	0,885	0,39	0	9	NRGN	Ex
SYT16	0	0,523980873165191	0,999	0,64	0	9	SYT1	Neuron
CAMK2A5	0	0,500614701993869	0,876	0,404	0	9	CAMK2A	Ex
SNAP255	0	0,426808373885954	0,948	0,575	0	9	SNAP25	Neuron
GRIN16	9.82494e-277	0,373299944954172	0,906	0,468	2.06324e-275	9	GRIN1	Neuron
VCAN1	0	30031413579526	0,934	0,025	0	10	VCAN	OPCs
CSPG4	0	115210686382531	0,303	0,005	0	10	CSPG4	OPCs
PDGFRA	0	113242996067758	0,325	0,004	0	10	PDGFRA	OPCs
GAD11	1.33028e-201	0,511495347199766	0,281	0,092	2.79359e-201	10	GAD1	Inh
GAD12	0	159240380890613	0,75	0,073	0	11	GAD1	Inh
GAD21	0	149706007520433	0,713	0,055	0	11	GAD2	Inh
SYT17	1.31563e-214	0,412341254498632	0,996	0,642	2.76282e-213	11	SYT1	Neuron
GRIN17	1.68101e-27	0,0270978355911244	0,69	0,478	3.53013e-26	11	GRIN1	Neuron
FLT11	6.82895e-13	0,0130527763030193	0,039	0,014	1.43408e-11	11	FLT1	Endo
CD74	0	251017718770275	0,479	0,011	0	12	CD74	Micro
C3	0	227858528808214	0,412	0,01	0	12	C3	Micro
CSF1R	0	209608352478569	0,375	0,005	0	12	CSF1R	Micro
FLT12	0,00346111285422283	0,284284479240925	0,022	0,014	0,0726833699386794	12	FLT1	Endo
SNAP256	0	134888962682756	0,793	0,585	0	13	SNAP25	Neuron
SYT18	3.41393e-238	0,795374063041803	0,881	0,65	7.16926e-237	13	SYT1	Neuron
NRGN6	8.63691e-173	129626641832081	0,577	0,407	1.81375e-171	13	NRGN	Ex
SLC17A76	9.12381e-27	100317400465352	0,406	0,363	1.916e-24	13	SLC17A7	Ex
GAD13	0.00198121	0,119054312962203	0,038	0,101	0.00416054	13	GAD1	Inh
GAD22	0.0468088	0,0232928065840656	0,027	0,082	0.982986	13	GAD2	Inh
GRIN18	0.0477953	0,771752885481013	0,445	0,488	1.0037	13	GRIN1	Neuron
CAMK2A6	109455	0,783272069193143	0,386	0,425	2.29856e+06	13	CAMK2A	Ex
GAD14	0	116660883160336	0,459	0,09	0	14	GAD1	Inh
GAD23	0	0,961851083908244	0,382	0,073	0	14	GAD2	Inh
SYT19	1.58146e-269	0,615046275218358	0,951	0,648	3.32106e-268	14	SYT1	Neuron
SNAP257	0.000159966	0,156936172110846	0,697	0,588	0.0033593	14	SNAP25	Neuron
GRIN19	85.0596	0,270851693737998	0,524	0,486	1786.25	14	GRIN1	Neuron
FLT13	0,000197853584309359	0,0523555182990402	0,025	0,014	0,00415492527049653	14	FLT1	Endo
NRGN7	0	0,736652668294808	0,979	0,396	0	15	NRGN	Ex
SNAP258	0	0,583958122411964	0,999	0,58	0	15	SNAP25	Neuron
SLC17A77	4.17785e-288	0,414617296117835	0,855	0,351	8.77349e-287	15	SLC17A7	Ex
SYT110	1.28835e-188	0,426635783468576	1	0,647	2.70554e-187	15	SYT1	Neuron
CAMK2A7	4.68244e-146	0,248585942779396	0,859	0,412	9.83313e-145	15	CAMK2A	Ex
SLC17A78	1.73588e-217	0,459750719657604	0,77	0,353	3.64534e-216	16	SLC17A7	Ex
SYT111	1.43536e-207	0,508456801648197	0,998	0,647	3.01426e-206	16	SYT1	Neuron
GRIN110	1.3356e-143	0,422242351062072	0,862	0,477	2.80475e-142	16	GRIN1	Neuron
NRGN8	7.83589e-131	0,338913994348955	0,773	0,402	1.64554e-129	16	NRGN	Ex
CAMK2A8	7.81974e-96	0,230992210930547	0,774	0,414	1.64215e-94	16	CAMK2A	Ex
SNAP259	4.65451e-89	0,29297044496872	0,924	0,582	9.77447e-88	16	SNAP25	Neuron
SLC17A79	1.76352e-163	0,658745773874521	0,911	0,358	3.70339e-162	17	SLC17A7	Ex
SNAP2510	2.48308e-117	0,555839773983919	0,98	0,587	5.21447e-116	17	SNAP25	Neuron
SYT112	2.95952e-89	0,523199996819738	1	0,652	6.21499e-88	17	SYT1	Neuron
CAMK2A9	6.26947e-76	0,398399035014318	0,887	0,419	1.31659e-75	17	CAMK2A	Ex
NRGN9	9.27697e-57	0,264880283512108	0,878	0,407	1.94816e-55	17	NRGN	Ex
GRIN111	3.63262e-45	0,341003331954587	0,895	0,483	7.6285e-45	17	GRIN1	Neuron
CSPG41	4.08904e-10	0,0265429239749445	0,068	0,016	8.58698e-09	17	CSPG4	OPCs
CLDN5	0	233484207315748	0,19	0,001	0	18	CLDN5	Endo
FLT14	1.1555e-156	177912358797234	0,182	0,014	2.42655e-155	18	FLT1	Endo
GFAP1	5.06454e-75	158066928132829	0,247	0,043	1.06355e-73	18	GFAP	Astro
CD741	7.37684e-14	0,370034685206289	0,109	0,023	1.54914e-12	18	CD74	Micro
AQP41	11014	0,335459780240152	0,151	0,068	231295	18	AQP4	Astro
C31	5.99177e+07	0,0962318368195938	0,057	0,021	1.25827e+09	18	C3	Micro
CSPG42	0,000126015161215282	0,255008128241749	0,042	0,017	0,00264631838552093	18	CSPG4	OPCs
SYT113	1.5082e-20	0,39638369419046	0,997	0,654	3.16722e-19	19	SYT1	Neuron
NRGN10	8.53008e-14	0,303318765620967	0,751	0,409	1.79132e-12	19	NRGN	Ex
SNAP2511	4.17974e-13	0,32053662353239	0,921	0,589	8.77745e-12	19	SNAP25	Neuron
SLC17A710	59273.6	0,0758685380485995	0,57	0,363	1.24475e+06	19	SLC17A7	Ex
GRIN112	2.47903e+06	0,0562377034274069	0,729	0,485	5.20596e+07	19	GRIN1	Neuron

### Sheet: snRNAseqPFC_TREM2
	p_val	avg_logFC	pct.1	pct.2	p_val_adj	cluster	gene	celltype
PLP1	0	193636293979369	0,993	0,382	0	0	PLP1	Oligo
MBP	0	163345069754223	0,997	0,497	0	0	MBP	Oligo
MOBP	0	139194354975405	0,755	0,174	0	0	MOBP	Oligo
CAMK2A	0	102183808865046	0,988	0,314	0	1	CAMK2A	Ex
GRIN1	0	0,893678763922914	0,989	0,311	0	1	GRIN1	Neuron
SLC17A7	0	0,717190857811591	0,873	0,195	0	1	SLC17A7	Ex
NRGN	0	0,674670265134286	0,934	0,29	0	1	NRGN	Ex
SYT1	0	0,58839635916933	0,999	0,545	0	1	SYT1	Neuron
SNAP25	0	0,324660421066366	0,969	0,487	0	1	SNAP25	Neuron
MOBP1	0	123480815302764	0,699	0,262	0	2	MOBP	Oligo
MBP1	0	111096937528553	0,989	0,568	0	2	MBP	Oligo
PLP11	0	0,939512882964668	0,941	0,473	0	2	PLP1	Oligo
SYT11	0	0,878704945452017	0,999	0,555	0	3	SYT1	Neuron
SLC17A71	0	0,78369423614326	0,875	0,208	0	3	SLC17A7	Ex
GRIN11	0	0,694044221621055	0,974	0,326	0	3	GRIN1	Neuron
NRGN1	0	0,655214403076001	0,923	0,304	0	3	NRGN	Ex
SNAP251	0	0,532996745516172	0,965	0,498	0	3	SNAP25	Neuron
CAMK2A1	0	0,51915118234936	0,949	0,331	0	3	CAMK2A	Ex
NRGN2	0	117965558271082	0,632	0,333	0	4	NRGN	Ex
SNAP252	0	114803388555461	0,812	0,514	0	4	SNAP25	Neuron
CAMK2A2	0	0,990680673329168	0,616	0,365	0	4	CAMK2A	Ex
GFAP	0	0,834981224642418	0,493	0,228	0	4	GFAP	Astro
SYT12	0	0,807350120860099	0,881	0,567	0	4	SYT1	Neuron
SLC17A72	2.93806e-197	0,834123230793999	0,36	0,258	6.16993e-196	4	SLC17A7	Ex
CLDN5	8.06518e-162	0,138833268034348	0,056	0,014	1.69369e-160	4	CLDN5	Endo
FLT1	9.72596e-40	0,108638134943837	0,038	0,015	2.04245e-39	4	FLT1	Endo
AQP4	4.79679e-38	0,0439041214530447	0,259	0,188	1.00733e-36	4	AQP4	Astro
AQP41	0	23310135157712	0,986	0,136	0	5	AQP4	Astro
GFAP1	0	17588513780971	0,93	0,2	0	5	GFAP	Astro
VCAN	0	0,128946000298309	0,364	0,081	0	5	VCAN	OPCs
GRIN12	0	131274720822315	0,836	0,358	0	6	GRIN1	Neuron
CAMK2A3	0	0,680230298344727	0,679	0,37	0	6	CAMK2A	Ex
SYT13	0	0,366774677018672	0,9	0,577	0	6	SYT1	Neuron
NRGN3	4.21966e-132	0,348885708249602	0,517	0,349	8.86129e-131	6	NRGN	Ex
SLC17A73	2.16316e-49	0,344796288651715	0,347	0,262	4.54265e-48	6	SLC17A7	Ex
CD74	0	288871122370258	0,77	0,039	0	7	CD74	Micro
C3	0	236254845906093	0,631	0,016	0	7	C3	Micro
CSF1R	0	232481200982726	0,62	0,004	0	7	CSF1R	Micro
GFAP2	0	206923538595192	0,847	0,221	0	8	GFAP	Astro
AQP42	0	165735077839214	0,721	0,169	0	8	AQP4	Astro
VCAN1	0	0,766743449294691	0,323	0,089	0	8	VCAN	OPCs
C31	1.89548e+09	0,00430474968954769	0,058	0,044	0,000398051170553869	8	C3	Micro
GAD1	0	177939542927253	0,729	0,064	0	9	GAD1	Inh
GAD2	0	159721815252382	0,594	0,034	0	9	GAD2	Inh
GRIN13	0	0,818450848394354	0,875	0,359	0	9	GRIN1	Neuron
SYT14	0	0,632728048833405	0,957	0,576	0	9	SYT1	Neuron
GAD11	0	150360563712033	0,673	0,072	0	10	GAD1	Inh
GAD21	0	129987345746127	0,495	0,043	0	10	GAD2	Inh
GRIN14	0	0,844823457444791	0,871	0,364	0	10	GRIN1	Neuron
SYT15	0	0,564118572119523	0,895	0,582	0	10	SYT1	Neuron
VCAN2	0	319799400344322	0,961	0,068	0	11	VCAN	OPCs
PDGFRA	0	240326790188306	0,793	0,012	0	11	PDGFRA	OPCs
CSPG4	0	172887933730476	0,559	0,006	0	11	CSPG4	OPCs
GAD12	0	0,712404769797191	0,398	0,083	0	11	GAD1	Inh
SNAP253	0	14753493407143	0,985	0,522	0	12	SNAP25	Neuron
NRGN4	0	133759172245618	0,9	0,338	0	12	NRGN	Ex
CAMK2A4	0	123108505605201	0,897	0,367	0	12	CAMK2A	Ex
SYT16	0	12292917030037	0,995	0,579	0	12	SYT1	Neuron
SLC17A74	0	122044160056695	0,755	0,249	0	12	SLC17A7	Ex
GRIN15	1.58139e-238	0,364623263237524	0,703	0,371	3.32092e-237	12	GRIN1	Neuron
CLDN51	0	293298487905629	0,576	0,008	0	13	CLDN5	Endo
FLT11	0	25282829497238	0,508	0,009	0	13	FLT1	Endo
GFAP3	1.51166e-85	0,702204783908903	0,471	0,246	3.17449e-84	13	GFAP	Astro
CSPG41	2.80646e-81	0,419563088078368	0,11	0,025	5.89357e-81	13	CSPG4	OPCs
CD741	3.19773e-29	0,116446252240062	0,167	0,072	6.71522e-28	13	CD74	Micro
AQP43	0	11104994289858	0,943	0,191	0	14	AQP4	Astro
GFAP4	1.14182e-179	0,84626773486992	0,9	0,247	2.39782e-178	14	GFAP	Astro
CD742	8.65572e-144	0,757723954596881	0,422	0,072	1.8177e-142	14	CD74	Micro
C32	1.71298e-138	0,531208550901267	0,317	0,043	3.59726e-137	14	C3	Micro
CSF1R1	4.27685e-136	0,45184274020909	0,267	0,032	8.98139e-134	14	CSF1R	Micro
CD743	4.21613e-25	110229035917903	0,243	0,073	8.85387e-24	15	CD74	Micro
GAD13	0	258325849055039	0,816	0,092	0	16	GAD1	Inh
GAD22	0	211649535848006	0,674	0,058	0	16	GAD2	Inh
SYT17	5.08814e-85	109186664650652	0,961	0,592	1.06851e-83	16	SYT1	Neuron
SNAP254	3.23672e-66	108581146675536	0,861	0,537	6.7971e-65	16	SNAP25	Neuron
GRIN16	2.25942	0,512125353832372	0,568	0,382	47.4479	16	GRIN1	Neuron
