## Supplementary material for "Identifying aging and Alzheimer’s disease associated somatic mutations in excitatory neurons from the human frontal cortex using whole genome sequencing and single cell RNA sequencing data": S1 Table

### Sheet: Count
Counting of mutagenic sites based on the cognitive diagnosis.
	Count of sites
Cogdx	Any	Unique
1	116	29
2	83	14
3	34	5
4	136	49
5	37	4
6	35	1
Any: The ENSMs can also present in other cognitive diagnosis catergories.
Unique: The ENSMs can only present in this cognitive diagnosis catergory.
